# Artificial Intelligence Powered Research Automation (AIPRA) Versus Human Expert: A Two-Arm Ophthalmology Comparative Study

**DOI:** 10.1101/2025.10.27.25338904

**Authors:** Ayman Musleh, Nouran Alwisi, Hashem Abu Serhan, Ahmad Toubasi, Lna Malkawi, Saif Aldeen Alryalat

## Abstract

**Purpose:** To compare the quality and efficiency of an AI-powered research automation (AIPRA) workflow with a conventional human-led workflow for producing a full systematic review manuscript on the same question.

**Methods:** Two independent pipelines (human-led vs. AIPRA) each generated a complete manuscript addressing “What is the role of large language models in glaucoma diagnosis?”. No protocols or templates were shared. Three blinded domain experts rated five domains on 5-point Likert scales. The primary endpoint was the overall quality of each workflow from query to final manuscript.

**Results:** Mean total scores: human 74.7%, AIPRA 65.3%. The mean difference (AIPRA - Human) was −9.3% (95% CI, −18.8% to 0.0%), meeting the pre-specified non-inferiority criterion. Domain means were identical for query development (66.7% each); the human-led pipeline scored higher in screening, field selection, full-text extraction, and manuscript writing. AIPRA completed the workflow in approximately 2 hours versus about 1 month for the human pipeline (375x faster).

**Conclusion:** AIPRA was non-inferior to human experts on overall quality while drastically reducing time to completion. Appropriate human oversight remains important, especially for screening and extraction tasks.
