## Supplementary material for "Artificial Intelligence Powered Research Automation (AIPRA) Versus Human Expert: A Two-Arm Ophthalmology Comparative Study": Human-led Data extraction Table

### Sheet: Sheet1
Study ID (first author, year)	Title	Link (Doi link)	Year	Country	Study Design	LLM(s)	Dataset(s)	Reference standard(s)	Data type(s)	N of glaucoma cases	N of non-glaucoma cases	Sensitivity	Specificity	Accuracy	AUC	TP	FP	TN	FN	Notes
Hussain,2025	Performance of DeepSeek, Qwen 2.5 MAX, and ChatGPT Assisting in Diagnosis of Corneal Eye Diseases, Glaucoma, and Neuro-Ophthalmology Diseases Based on Clinical Case Reports	https://doi.org/10.1101/2025.03.14.25323836	2025	USA	Retrospective diagnostic‑performance study	DeepSeek	53 clinical case reports (20 corneal, 11 glaucoma, 22 neuro‑ophthalmology)	Diagnoses rendered by human experts (corneal specialists, glaucoma attendings, neuro‑ophthalmologists)	Textual case reports	11	42	NR	NR	54.5	NR	NR	NR	NR	NR
						ChatGPT‑o1						NR	NR	63.6	NR	NR	NR	NR	NR
						ChatGPT‑4.0						NR	NR	63.6	NR	NR	NR	NR	NR
						Qwen 2.5 MAX						NR	NR	54.5	NR	NR	NR	NR	NR
Ming,2024	Performance of ChatGPT in Ophthalmic Registration and Clinical Diagnosis: Cross-Sectional Study	https://doi.org/10.2196/60226	2024	China	Cross‑sectional diagnostic‑performance study	GPT‑3.5	104 clinical case profiles sourced from the Chinese Standardized Resident Training–Ophthalmology	Official diagnoses from the SRT material (gold standard)	Textual case reports	5	99	NR	NR	NR	NR	NR	NR	NR	NR
						GPT‑4.0						NR	NR	100	NR	NR	NR	NR	NR
Srinivasan,2024	Can off-the-shelf visual large language models detect and diagnose ocular diseases from retinal photographs?	https://doi.org/10.1136/bmjophth-2024-002076	2024	Singapore	Cross‑sectional study	GPT-4V default mode	44 representative retinal photographs from the Singapore Epidemiology of Eye Diseases (SEED) study	The accuracy and quality of VLLM responses were evaluated by three attending-level ophthalmologists, with a majority consensus determining the final grade (poor, borderline, or good)	Color fundus photographs (CFPs)	5	39	NR	NR	NR	NR	NR	NR	NR	NR	They did not explicitly report accuracy measures for glaucoma
						GPT-4V data analyst mode						NR	NR	NR	NR	NR	NR	NR	NR
						Google Gemini						NR	NR	NR	NR	NR	NR	NR	NR
Zhang,2024	A comparative study of GPT-4o and human ophthalmologists in glaucoma diagnosis	https://doi.org/10.1038/s41598-024-80917-x	2024	China	Prospective, observational study	GPT-4o	26 glaucoma cases from the institutional public database of Beijing Tongren Eye Center, Capital Medical University	Three ophthalmologists (2, 10, 15 years' experience); independent expert panel used Likert scales for evaluation	Textual case reports	26	0	NR	NR	5.5	NR	NR	NR	NR	NR	Accuracy was reported as Mean Score on a 10-point Likert scale
Jalili,2025	Glaucoma Detection and Feature Identification via GPT-4V Fundus Image Analysis	https://doi.org/10.1016/j.xops.2024.100667	2025	USA	Retrospective diagnostic‑accuracy	GPT‑4V	ACRIMA (Spain)	Dataset‑provided expert labels (ground truth) used for accuracy calculations	Color fundus photographs (CFPs)	50	50	0.71	0.66	68	NR	36	17	33	14
							ORIGA (Singapore)			50	50	0.76	0.65	70	NR	38	17	33	12
							RIM-ONE v3 (Spain)			39	61	0.92	0.74	81	NR	36	16	45	3
Raja,2025	Diagnosing Glaucoma Based on the Ocular Hypertension Treatment Study Dataset Using Chat Generative Pre-Trained Transformer as a Large Language Model	https://doi.org/10.1016/j.xops.2024.100599	2025	USA	Retrospective diagnostic-accuracy study. (secondary analysis of OHTS)	ChatGPT 3.5	Ocular Hypertension Treatment Study (OHTS) 3170 eyes	OHTS visual‑field and imaging reading‑center labels, confirmed by an independent endpoint committee	Textual case reports	210	1375	0.85	0.64	0.66	0.74	179	31	880	495
						ChatGPT 4.0						0.61	0.9	0.87	0.76	128	82	1251	124
Aminan,2025	GlaucoRAG: A Retrieval-Augmented Large Language Model for Expert-Level Glaucoma Assessment	https://doi.org/10.1101/2025.07.03.25330805	2025	USA	Evaluation study of diagnostic accuracy & knowledge assessment using case reports and exam-style MCQs	GlaucoRAG (GPT-4.5-PREVIEW + RAG)	de-identified glaucoma case reports (EyeRounds, Univ. of Iowa)	EyeRounds reference diagnoses for case reports	Textual case reports	11	0	NR	NR	81.8	NR	NR	NR	NR	NR
						GPT-4.5-PREVIEW				11	0	NR	NR	72.7	NR	NR	NR	NR	NR
						DeepSeek-R1				11	0	NR	NR	63.6	NR	NR	NR	NR	NR
						GlaucoRAG (GPT-4.5-PREVIEW + RAG)	glaucoma-focused MCQs from AAO BCSC Self-Assessment	Official BCSC answer key		250	0	NR	NR	91.2	NR	NR	NR	NR	NR
						GPT-4.5-PREVIEW				250	0	NR	NR	84.4	NR	NR	NR	NR	NR
						DeepSeek-R1				250	0	NR	NR	76	NR	NR	NR	NR	NR
AlRyalat,2024	Evaluating the strengths and limitations of multimodal ChatGPT-4 in detecting glaucoma using fundus images	https://doi.org/10.3389/fopht.2024.1387190	2024	Jordan	Diagnostic accuracy evaluation study	Multimodal ChatGPT-4 (without preprocessing)	REFUGE (Retinal Fundus Glaucoma Challenge) dataset	Ground-truth glaucoma/non-glaucoma labels in the REFUGE dataset (based on ONH damage + reproducible VF defects)	Color fundus photographs (CFPs)	40	360	50	94.44	90	NR	20	20	340	20
						Multimodal ChatGPT-4 (after Cropping on 200 images)				40	360	87.5	56.52	59	NR	14	80	104	2
						Multimodal ChatGPT-4 (after Cropping + CLAHE on 200 images)				40	360	62.5	55.43	56	NR	10	82	102	6
Huang,2024	Assessment of a Large Language Model’s Responses to Questions and Cases About Glaucoma and Retina Management	https://doi.org/10.1001/jamaophthalmol.2023.6917	2024	USA	Comparative, single-center, cross-sectional study	ChatGPT 4.0	Glaucoma questions + cases	fellowship-trained glaucoma and retina specialists	Textual case reports	10	10	NR	NR	506.2	NR	NR	NR	NR	NR	Accuracy was reported as mean rank
Delsoz,2023	The Use of ChatGPT to Assist in Diagnosing Glaucoma Based on Clinical Case Reports	https://doi.org/10.1007/s40123-023-00805-x	2023	USA	Prospective Investigation, Comparative Study	ChatGPT 3.5	11 clinical case reports of primary and secondary glaucoma	Actual diagnoses of the 11 glaucoma cases	Textual case reports	11	0	72.7	NR	72.7	NR	8	0	0	3
Gupta,2024	Evaluating ChatGPT's Diagnostic Accuracy in Detecting Fundus Images	https://doi.org/10.7759/cureus.73660	2024	UK	Diagnostic accuracy study	ChatGPT 4.0	1 open-access fundus image for glaucoma, part of a set of 12 fundus images representing key retinal diseases	Diagnoses confirmed by two medical professionals	Color fundus photographs (CFPs)	1	11	NR	NR	NR	NR	NR	NR	NR	NR
Tomita,2025	Image Recognition Performance of GPT-4V(ision) and GPT-4o in Ophthalmology: Use of Images in Clinical Questions	https://doi.org/10.2147/opth.s494480	2025	Japan	Diagnostic accuracy study	GPT-4o: Image + Text	580 clinical questions from the "Diagnosis This" section of AAO	Correct answers and explanations provided on the AAO	Multi-modal: Question text and associated images	48	532	NR	NR	79.2	NR	NR	NR	NR	NR	overall accuracy (77.1%)
						GPT-4V: Image + Text			Multi-modal: Question text and associated images			NR	NR	79.2	NR	NR	NR	NR	NR	overall accuracy of 71.0%
						GPT-4V: Text only			Text-only: Question text			NR	NR	NR	NR	NR	NR	NR	NR	overall accuracy 68.7%
Tan,2025	Coherent Interpretation of Entire Visual Field Test Reports Using a Multimodal Large Language Model (ChatGPT)	https://doi.org/10.3390/vision9020033	2025	Australia	Retrospective study	ChatGPT 4o	60 anonymised single-page visual field test	Clinical judgment based on VF test report	VF Reports	36	24	NR	NR	96.7	NR	NR	NR	NR	NR
