## Supplementary material for "Artificial Intelligence Powered Research Automation (AIPRA) Versus Human Expert: A Two-Arm Ophthalmology Comparative Study": AIRPA Data extraction Table

### Sheet: Sheet1
Study	PMID	Year	Journal	Content Type	Primary Study Objective	Secondary Study Objectives	Study Design	Dataset Description	Dataset Size	LLM Model Used	Comparison Methods	Primary Outcome Measure	Secondary Outcome Measures	Sensitivity	Specificity	Accuracy	AUC (Area Under Curve)	Statistical Significance	Limitations	Clinical Applicability	Reference standard
Gulsah Gumus Akgun et al. (2025)	39938922	2025	Clinical & experimental optometry	full text	To evaluate the capability of ChatGPT-4 in interpreting visual field tests.	Not reported	Observational study comparing ChatGPT-4's performance against glaucoma consultants.	Visual field printouts with and without glaucomatous defects.	30 visual field printouts from 30 patients.	ChatGPT-4	Two experienced glaucoma consultants.	Accuracy of ChatGPT-4 in identifying test names, patterns, reliability indices, and global visual field indices.	Accuracy of ChatGPT-4 in interpreting deviation and greyscale maps, and suggesting a diagnosis.	Not reported	Not reported	ChatGPT-4 was able to accurately diagnose glaucoma based on visual field in 33.3% of the fields. ChatGPT-4 was highly accurate in identifying test names (100%), patterns (90%) and global visual field indices (96.7%). It also accurately classified tests as reliable or unreliable (93.3%).	Not reported	Not reported	Limited dataset size and relatively small number of visual field tests for each pattern (10–2, 24–2 and 30–2).	ChatGPT-4 has the potential to aid clinical decision making and improve efficiency and accessibility in clinical practice, particularly in assessing numeric data on visual field tests. However, it needs improvement in interpreting deviation and greyscale maps of pathological visual field tests.	Consensus of two glaucoma consultants.
Yating Pan et al. (2025)	40775928	2025	Studies in health technology and informatics	abstract only	To evaluate multimodal LLMs for generating explanations of ocular diagnoses, combining Vision Transformer-derived saliency maps with clinical metadata.	Not reported	Evaluation study	BRSET dataset	Not reported	GPT-o1 and four other LLMs (unspecified)	Not reported	Precision, recall, F1 score, and hallucination rate	Not reported	0.7718	Not available	Not available	0.8611 for glaucoma (RETFound model)	Not reported	Importance of underlying diagnostic accuracy and advanced model architecture for generating reliable clinical explanations.	Suggests opportunities for integrated verification mechanisms in future developments.	Not reported
Matteo Mario Carlà et al. (2025)	40137413	2025	Journal of personalized medicine	full text	To assess ChatGPT’s capability to analyze detailed case descriptions in glaucomatous patients and suggest the best possible surgical treatment.	To compare ChatGPT’s responses with glaucoma specialists’ ones, in order to determine the technology’s potential use as an aid in clinical practice.	Retrospective analysis	Medical records of glaucoma patients who underwent surgical or para-surgical treatments, divided into “ordinary” cases (n = 40) and “challenging” cases (n = 20). Cases included common and uncommon phenotypes of primary or secondary glaucoma.	60	ChatGPT-3.5	Comparison of ChatGPT's surgical choices with those reported in patients’ files and with the surgical choices of three senior glaucoma surgeons.	Accuracy of ChatGPT’s responses in surgical glaucoma cases.	Level of agreement between ChatGPT’s answers and those of glaucoma specialists.	Not reported	Not reported	Overall, ChatGPT surgical choices were consistent with those reported in patients’ files in 47/60 cases (78%). In ordinary cases, ChatGPT showed good consistency with patients’ files (33/40 cases, 83% of concordance). In challenging cases, ChatGPT was consistent with 13 out of 20 surgical choices (65%).	Not reported	Statistical analysis revealed no significant differences between ChatGPT’s responses and those of the specialists when both were compared to the patients’ files (p > 0.05).	Incapacity to interpret diagnostic data, such as eye fundus pictures or visual fields. Bias toward established surgical techniques. Retrospective nature of the study. Small number of cases. Use of ChatGPT 3.5 instead of more sophisticated versions. Incapacity to handle multimodal data.	ChatGPT has good results in the analysis of clinical cases of glaucomatous patients and its performance was comparable to that of skilled glaucoma specialists in ordinary conditions. LLMs will likely play a significant role in ophthalmic clinical settings, aiding in the development of an even more personalized approach.	Patients’ files
Andrew Mihalache et al. (2024)	38421670	2024	JAMA ophthalmology	full text	To evaluate the performance of the novel release of an artificial intelligence chatbot that is capable of processing imaging data.	Differences in the chatbot’s performance on image-based and nonimage–based questions, the character length of its responses, as well as the association between the number of images inputted per case and the proportion of multiple-choice questions answered correctly per case. Exploratory analysis of the chatbot’s performance based on the type of imaging modality uploaded into the chatbot, directly…	Cross-sectional study	Publicly available dataset of ophthalmic cases from OCTCases, a medical education platform based out of the Department of Ophthalmology and Vision Sciences at the University of Toronto, with accompanying clinical multimodal imaging and multiple-choice questions. Cases are organized into the following categories: retina, neuro-ophthalmology, uveitis, glaucoma, ocular oncology, and pediatric ophtha…	136 ophthalmic cases with 448 images and 429 multiple-choice questions	ChatGPT-4 (OpenAI)	Comparison of the chatbot's performance on image-based vs. non-image-based questions and across different ophthalmic subspecialties.	The accuracy of the chatbot in answering multiple-choice questions pertaining to image recognition in ophthalmic cases, measured as the proportion of correct responses.	Differences in the chatbot’s performance on image-based and nonimage–based questions and the character length of its responses, as well as the association between the number of images inputted per case and the proportion of multiple-choice questions answered correctly per case.	Not reported	Not reported	70% overall accuracy in answering multiple-choice questions. 61% in Answering glaucoma related questions.	Not reported	Yes, statistically significant differences were found in the chatbot’s performance between retina and neuro-ophthalmology questions (P < .001) and between nonimage-based and image-based questions (P < .001).	Limited generalizability due to the use of a single dataset (OCTCases). The chatbot may not be trained to adapt to the rapidly changing landscape of ophthalmology and its multimodal imaging technologies. The difficulty of multiple-choice questions on OCTCases may have also varied considerably across questions and subspecialties. The chatbot’s performance on OCTCases cannot be compared with the av…	The recent version of the chatbot enables increased access to the processing of ophthalmic information, which may benefit patients who are interested in engaging in independent learning. Concurrently, there is also the downside of increased risks of misinformation and information overload. Clear guidelines are imperative to enforce the protection of patient confidentiality and privacy, especially…	Cases on OCTCases are comprehensively reviewed by platform’s founders (A.P. and J.K.) and at least 1 board-certified ophthalmologist from the University of Toronto.
Jeremy C K Tan et al. (2025)	40265401	2025	Vision (Basel Switzerland)	full text	To assess the accuracy and consistency of a commercially available large language model (LLM) in extracting and interpreting sensitivity and reliability data from entire visual field (VF) test reports for the evaluation of glaucomatous defects.	Not reported	Retrospective study	Single-page anonymised VF test reports from 60 eyes of 60 subjects. The VFs included were threshold 24-2 tests performed with the Humphrey Field Analyzer (HFA) and the Swedish Interactive Testing Algorithm (SITA) strategy across healthy, suspect or manifest glaucoma and across varying severities based on the mean deviation (MD).	60 eyes of 60 subjects	ChatGPT 4o (GPT-4o, OpenAI)	Comparison with widely established 15% FP or 20% FL thresholds for test reliability. Comparison of LLM outputs with outputs from a custom Python script for data extraction accuracy. Comparison of LLM interpretation of glaucomatous field defects with clinical standards.	Accuracy of data extraction, interpretation of glaucomatous field defects and diagnostic classification.	Not reported	Not reported	Not reported	100% accuracy in the extraction of global sensitivity and reliability metrics and in classifying test reliability. 96.7% accuracy in diagnosing whether the VF defect was consistent with a healthy, suspect or glaucomatous eye. 73.3% accuracy in correctly defining the type of defect. 80.0% accuracy in classifying the severity of the defect.	Not reported	Significant difference across diagnoses in the accuracy of classifying the severity of the defect (χ2 = 22.5, p < 0.001). Significant difference across GHT levels in the accuracy of classifying the severity of the defect (χ2 = 6.95, p = 0.03).	Only VF reports from one type of instrument (HFA) were used. The study was restricted to VF reports in healthy eyes and glaucoma, not neurological defects. The diagnosis of glaucoma is usually made in conjunction with structural information, but the model was asked to use VF information alone.	The LLM has potential in healthcare given its excellent performance in extracting and synthesising data from raw diagnostic imaging reports, which may assist in the detection of pathology and also support clinician productivity. Potential applications include its use as an educational tool, the automated assessment of report quality and the summarisation of key findings for the clinician.	Established thresholds from the standard reliability indices [false positives (FPs) or fixation losses (FLs)] were used to assess test reliability. A custom Python script was used to extract numerical/string characters of global sensitivity and reliability indices, which served as a reference for data extraction accuracy.
Wendeng Hu et al. (2022)	35353148	2022	Translational vision science & technology	full text	To evaluate the use of massive transformer-based language models to predict glaucoma progression requiring surgery using ophthalmology clinical notes from electronic health records (EHRs).	Not reported	Retrospective cohort study	Ophthalmology clinical notes from electronic health records (EHRs).	4512 glaucoma patients	BERT, BioBERT, RoBERTa, and DistilBERT	Ophthalmologist's review of clinical notes	Area under the receiver operating characteristic curve (AUROC)	F1 score, sensitivity, specificity, positive predictive value, negative predictive value, accuracy, area under the precision-recall curve (AUPRC)	BERTBase: 0.60, BioBERTv1.1+PubMed: 0.69, RoBERTaBase: 0.40, DistilBERTbase: 0.64	BERTBase: 0.79, BioBERTv1.1+PubMed: 0.67, RoBERTaBase: 0.92, DistilBERTbase: 0.72	BERTBase: 0.76, BioBERTv1.1+PubMed: 0.68, RoBERTaBase: 0.83, DistilBERTbase: 0.71	BERT: 73.4%, RoBERTa: 72.4%, DistilBERT: 70.2%, BioBERT: 70.1%	Not reported	Single center data, limited input sequence length for BERT models, lack of integration of structured data from EHRs.	Predictive models can provide the basis for clinical decision support tools to aid clinicians in identifying high- or low-risk patients to maximally tailor glaucoma treatments.	Whether patients underwent incisional glaucoma surgery (identified by CPT codes) or had two or more instances of a glaucoma diagnosis but did not undergo glaucoma surgery (identified by ICD codes).
Ayushi Gupta et al. (2024)	39677217	2024	Cureus	full text	To evaluate ChatGPT’s diagnostic accuracy in detecting retinal disease from fundus photographs and discuss implications for future diagnostics.	Not reported	Diagnostic accuracy study	A set of 12 fundus photographs representing key retinal diseases highlighted by the Royal College of Ophthalmologists (RCOphth) curricula.	12 fundus images	ChatGPT 4.0	Comparison of ChatGPT's diagnoses to the confirmed conditions (diagnoses corroborated by two medical professionals).	Diagnostic accuracy (number of correctly diagnosed fundus images).	Not reported	Not reported	Not reported	ChatGPT accurately diagnosed 4 out of 12 diseases (33.3%)..	Not reported	Not reported	Small sample size, use of a single model, and the model's tendency to hallucinate when unsure.	ChatGPT currently lacks the accuracy required for clinical application but demonstrates potential for diagnosis of retinal conditions from fundus photography. Further work is required to refine these models and expand their diagnostic potential.	Diagnoses corroborated by two medical professionals.
Sahana Srinivasan et al. (2025)	40194867	2025	BMJ open ophthalmology	full text	To evaluate the capabilities of commonly available VLLMs, such as OpenAI’s GPT-4V and Google’s Gemini, in detecting and diagnosing ocular diseases from retinal images.	Not reported	Original research	44 representative retinal photographs from the Singapore Epidemiology of Eye Diseases (SEED) study, including 10 healthy and 34 representing six eye diseases (age-related macular degeneration, diabetic retinopathy, glaucoma, visually significant cataract, myopic macular degeneration and retinal vein occlusion).	44	OpenAI’s GPT-4V (both default and data analyst modes) and Google Gemini	Comparison between GPT-4V default mode, GPT-4V data analyst mode, and Google Gemini.	Detection rate of abnormality and quality of diagnostic descriptions.	Sensitivity and specificity in detecting ocular diseases.	GPT-4V default mode achieved 97.1% sensitivity in abnormality detection.	GPT-4V’s default mode correctly identified 50% of normal images, while the other two VLLMs correctly identified all as being normal.	Not reported	Not reported	Yes, performance differences between VLLMs were analyzed using the χ2 test with significance set at p < 0.05.	Small sample size and the selection of major eye diseases, which may restrict the generalisability of findings to other eye diseases.	General-purpose VLLMs are limited in accurately detecting and diagnosing major eye diseases from retinal photographs, emphasizing the need for task-specific refinement and human oversight.	Majority consensus among three attending-level ophthalmologists.
Junxiu Zhang et al. (2024)	39639068	2024	Scientific reports	full text	To compare the diagnostic performance of GPT-4o with that of ophthalmologists of varying experience levels, focusing on both primary and differential diagnoses of glaucoma.	To assess the potential and limitations of GPT-4o as a complementary diagnostic tool in real-world clinical settings and to determine whether AI can enhance diagnostic workflows and provide additional insights, particularly in complex cases.	Prospective, observational study	26 glaucoma cases, including both primary and secondary types, were selected from publicly available databases and institutional records. The selected cases included various subtypes of glaucoma, such as primary open-angle glaucoma (POAG), normal-tension glaucoma (NTG), and neovascular glaucoma (NVG). All patients had a confirmed diagnosis of glaucoma, and some cases also presented with concomita…	26	GPT-4o	Comparison with three ophthalmologists with varying levels of experience (2 years, 10 years, and 15 years).	Diagnostic accuracy and completeness of the preliminary diagnoses and differential diagnoses provided by GPT-4o and the ophthalmologists, assessed using 10-point and 6-point Likert scales, respectively.	Not reported	Not reported	Not reported	GPT-4o achieved a mean score of 55% for primary diagnosis accuracy, which was significantly lower than human ophthalmologists.	Not reported	Results were statistically significant (p < 0.05) for differences in accuracy and completeness between GPT-4o and ophthalmologists.	The sample size of n = 26 may limit the robustness of the conclusions. The sample selection was focused on covering as many glaucoma types as possible, rather than reflecting the actual prevalence of each type as seen in clinical practice.	GPT-4o is currently not an acceptable standalone method for diagnosing glaucoma due to its lower accuracy compared to human clinicians. It could serve as a valuable adjunct in clinical practice, particularly in complex cases, but should not replace human expertise, especially for initial diagnoses.	A panel of expert ophthalmologists who assigned Likert scores, serving as the reference standard for accuracy and completeness evaluations.
Zain S Hussain et al. (2025)	40166547	2025	medRxiv : the preprint server for health sciences	full text	To assess the performance of DeepSeek, Qwen 2.5 Max, and ChatGPT in diagnosing glaucoma, corneal diseases, and neuro-ophthalmologic disorders based on detailed clinical case reports.	Not reported	Retrospective study	53 clinical case reports from the Department of Ophthalmology and Visual Sciences at the University of Iowa, categorized by ophthalmic subspecialties (glaucoma, cornea, and neuro-ophthalmology). Each case includes patient demographics, symptoms, medical and ocular history, details of presenting illness, chief complaint, and key examination findings.	53 (20 corneal disease cases, 11 glaucoma cases, and 22 neuro-ophthalmology cases)	DeepSeek-V3, Qwen 2.5 Max, ChatGPT-4o, and ChatGPT-o1	Diagnoses rendered by human experts (corneal specialists, glaucoma attendings, and neuro-ophthalmologists).	Diagnostic accuracy (percentage of correct diagnoses)	Interobserver agreement (percentage difference between each AI model’s performance and the average human expert performance)	Not reported	Not reported	DeepSeek: 79.2% overall (90.0% corneal, 54.5% glaucoma, 81.8% neuro-ophthalmology); ChatGPT-4.0: 79.2% overall (85.0% corneal, 63.6% glaucoma, 81.8% neuro-ophthalmology); ChatGPT-01: 84.9% overall (85.0% corneal, 63.6% glaucoma, 95.5% neuro-ophthalmology); Qwens: 64.2% overall (55.0% corneal, 54.5% glaucoma, 77.3% neuro-ophthalmology)	Not reported	Not reported	Small sample size, exclusion of imaging data, risk of hallucinations and factually incorrect outputs.	AI models exhibit promising diagnostic capabilities but currently lag behind human experts in certain areas, underscoring the need for a collaborative integration of clinical judgment.	Diagnoses rendered by human experts (corneal specialists, glaucoma attendings, and neuro-ophthalmologists).
Mohammad Delsoz et al. (2023)	37707707	2023	Ophthalmology and therapy	full text	To evaluate the capability of ChatGPT in the diagnosis of glaucoma from detailed case descriptions and compare its performance with senior ophthalmology residents.	To identify the capabilities of ChatGPT as a potential use in triaging glaucoma diagnosis.	Original Research	Cases with primary or secondary glaucoma from the publicly accessible database provided by the Department of Ophthalmology and Visual Sciences of the University of Iowa. Descriptions of each case included patient demographics, history of the presenting illness, chief complaint, relevant medical or ocular history, and examination findings.	11 cases	ChatGPT (version 3.5)	Comparison to the performance of three senior ophthalmology residents.	Accuracy of provisional diagnosis.	Agreement between ChatGPT and ophthalmology residents in final diagnoses; number of differential diagnoses provided by ChatGPT and residents.	Not reported	Not reported	ChatGPT made the correct diagnosis in 8 out of 11 cases (72.7%).	Not reported	Not reported	Small number of cases, inability to investigate the performance of Isabel Pro, did not access more advanced forms of GPT, inability to process multimodal data.	ChatGPT may have the potential to be used in clinical care settings, such as primary care offices, for triaging and in eye care clinical practices to provide objective and quick diagnoses of patients with glaucoma, especially if future developments allow for incorporating multimodal data.	Correct diagnosis based on the case reports
Matteo Mario Carlà et al. (2024)	38573349	2024	Graefe's archive for clinical and experimental ophthalmology = Albrecht von Graefes Archiv fur klinische und experimentelle Ophthalmologie	full text	To define the capability of ChatGPT-4 and Google Gemini in analyzing detailed glaucoma case descriptions and suggesting an accurate surgical plan.	To evaluate the accuracy of ChatGPT and Google Gemini by comparing their answers to glaucoma specialists’ responses and assessing the level of agreement between them. To compare the Global Quality Score (GQS) of the two chatbots.	Retrospective analysis	Medical records of surgical glaucoma patients divided into “ordinary” and “challenging” scenarios.	60 medical records (40 “ordinary”, 20 “challenging”)	ChatGPT-3.5 and Google Gemini	Comparison of surgical choices suggested by ChatGPT and Google Gemini with the unified opinion of three glaucoma surgeons.	Frequency of accurate surgical choice made by ChatGPT and Google Gemini, compared to those of glaucoma specialists.	Global Quality Score (GQS) of the two chatbots.	Not reported	Not reported	ChatGPT: 58% agreement with specialists. Google Gemini: 32% agreement with specialists.	Not reported	Yes, significant differences were found between ChatGPT and Google Gemini in terms of surgical choice accuracy and GQS.	Retrospective nature of the case descriptions, limited sample size, comparison with glaucoma surgeons’ choices not always defining the best possible treatment.	ChatGPT-4 has the potential to coherently analyze medical records of glaucomatous patients, showing a good level of agreement with knowledgeable glaucoma experts. Google Gemini showed strong limitations in this setting, presenting high rates of unprecise or missed answers, thus still requiring significant updates before effective application in the clinic.	Unified opinion of three glaucoma surgeons
Mohammad Aminan et al. (2025)	40672509	2025	medRxiv : the preprint server for health sciences	full text	To evaluate the capabilities of a glaucoma specialized Retrieval-Augmented Generation (RAG) framework (GlaucoRAG) that leverages a large language model (LLM) for diagnosing glaucoma and answering to glaucoma specific questions.	Not reported	Evaluation of diagnostic capabilities and knowledge of emerging technologies in glaucoma assessment.	Detailed case reports from EyeRounds and multiple choice questions from the Basic and Clinical Science Course (BCSC) Self-Assessment.	11 patient case reports and 250 multiple choice questions	GPT-4.5-PREVIEW integrated with the R2R platform	Comparison with independent answers of three glaucoma specialists, DeepSeek-R1, and GPT-4.5-PREVIEW (without RAG).	GlaucoRAG’s diagnostic accuracy on patient case reports and percentage of correct responses to the BCSC Self-Assessment glaucoma items, compared with the performance of glaucoma specialists and two benchmark LLMs.	RAGAS sub scores (faithfulness, context precision, context recall, and answer relevancy).	Not reported	Not reported	81.8% on glaucoma case reports; 91.2% on glaucoma BCSC Self-Assessment questions.	Not reported	Yes. The 6.8-point margin over GPT-4.5-PREVIEW on BCSC questions was statistically significant (p = 0.02), and the 15.2-point margin over DeepSeek-R1 was highly significant (p < 0.001).	Does not fuse ophthalmic imaging with textual data; performance remains sensitive to retrieval quality.	The glaucoma-specialized LLM, GlaucoRAG, showed encouraging performance in glaucoma assessment and may complement glaucoma research and clinical practice as well as question answering with glaucoma patients.	Reference diagnoses were taken from the EyeRounds key for case reports and the official answer key for BCSC multiple-choice questions.
Jalil Jalili et al. (2025)	39877464	2025	Ophthalmology science	full text	To assess GPT-4V's (OpenAI) diagnostic accuracy and its capability to identify glaucoma-related features compared to expert evaluations.	To highlight GPT-4V's potential clinical applications, validate its diagnostic accuracy and ability to identify key features compared to expert evaluations, and evaluate the consistency of GPT-4V's responses over different times.	Evaluation of multimodal large language models for reviewing fundus images in glaucoma.	Fundus images from 3 public datasets: ACRIMA, ORIGA, and RIM-One v3. Each dataset also assigned glaucoma and nonglaucoma labels to each image based on their own specific criteria.	300 fundus images (100 from each dataset) from 300 individuals, including 139 glaucomatous and 161 nonglaucomatous cases.	GPT-4V 'vision-preview' model (OpenAI)	Comparison with two expert graders from UCSD (A.J. and C.B.) who independently reviewed the same fundus images using identical criteria.	Accuracy, sensitivity, specificity, and Cohen kappa of GPT-4V in detecting glaucoma compared with expert evaluations.	Accuracy and Cohen Kappa for image gradability, CDR, and rim thinning across the datasets.	GPT-4V sensitivity in ACRIMA: 0.71, ORIGA: 0.76, RIM-ONE: 0.92	GPT-4V specificity in ACRIMA: 0.66, ORIGA: 0.65, RIM-ONE: 0.74	GPT-4V accuracy in ACRIMA: 0.68, ORIGA: 0.70, RIM-ONE: 0.81	Not reported	P values <0.001 for all datasets for correlation between GPT-4V glaucoma predictions and CDR classification.	Predictions were made solely based on fundus images without incorporating additional imaging, clinical, or demographic information. Relatively small dataset. The GPT-4V predictions were collected over the course of a few weeks using the same GPT-4V release. Lack of detailed demographic information about each image in the public datasets.	GPT-4V has potential as a tool for glaucoma screening, detection, and clinical decision support through fundus image analysis. However, there are several limitations that may prevent adoption of the current GPT-4V model for fundus review in clinical settings.	Dataset labels (glaucoma and nonglaucoma labels assigned to each image based on each dataset's specific criteria)
Shuai Ming et al. (2024)	39541581	2024	Journal of medical Internet research	full text	To investigate the performance of AI chatbots in recommending ophthalmic outpatient registration and diagnosing eye diseases within clinical case profiles.	Not reported	Cross-sectional study	Clinical cases from Chinese Standardized Resident Training–Ophthalmology (2nd Edition). Two profiles were created for each case: patient with history (Hx) and patient with history and examination (Hx+Ex).	104 clinical cases (104 Hx and 104 Hx+Ex profiles), including 5 glaucoma cases	GPT-3.5 and GPT-4.0	Comparison against 3 ophthalmic residents.	Accuracy of recommending ophthalmic subspecialty registration using Hx profiles.	Accuracy of the top-ranked diagnosis and the accuracy of the diagnosis within the top 3 suggestions (do-not-miss diagnosis) using Hx+Ex profiles.	Not reported	Not reported	For Hx profiles on glaucoma: GPT-3.5 (20%), GPT-4.0 (50%), and residents (20%).	Not reported	Yes. Significant differences were found in diagnostic accuracy between GPT-4.0/residents and GPT-3.5 for Hx+Ex profiles (P=.003 and P=.001, respectively).	Text-based format of medical records may not fully reflect ophthalmic residents’ capabilities. GPT-4.0’s support for multimodal data still shows suboptimal performance in image-based cases. Study conducted in Mandarin Chinese may affect the generalization of the results.	AI chatbots show promise in facilitating ophthalmic patient registration. However, their integration into diagnostic decision-making requires more validation.	The official diagnosis from Chinese Standardized Resident Training – Ophthalmology (2nd Edition).
Xiaoqin Huang et al. (2024)	38823673	2024	American journal of ophthalmology	full text	To investigate the capability of ChatGPT for forecasting the conversion from ocular hypertension (OHT) to glaucoma based on the Ocular Hypertension Treatment Study (OHTS).	Not reported	Retrospective case-control study.	Data from the Ocular Hypertension Treatment Study (OHTS) including demographic, clinical, ocular, optic nerve head, and visual field (VF) parameters.	3008 eyes of 1504 subjects	ChatGPT4.0 and ChatGPT3.5	Logistic regression model	Accuracy	Area under the receiver operating characteristic curve (AUC), sensitivity, specificity, and weighted F1 score.	ChatGPT4.0: 56%; ChatGPT3.5: 64%	ChatGPT4.0: 78%; ChatGPT3.5: 59%	ChatGPT4.0: 75%; ChatGPT3.5: 61%	ChatGPT4.0: 0.67; ChatGPT3.5: 0.62	P < .05 for differences in subject characteristics (age, IOP, CCT, HCDR, MD, PSD, race, gender, optic disc hemorrhage, thinning of disc rim) between POAG Unconverted and POAG Converted groups.	Study population includes only OHT participants. ChatGPT was unable to effectively interpret fundus images. The parameters included in the prompt were only based on the information provided in the data set as well as risk factors reported in previous studies.	Large language models (LLMs) hold great promise for augmenting glaucoma research capabilities and enhancing clinical care. Future efforts in creating ophthalmology-specific LLMs that leverage multimodal data in combination with active learning may lead to more useful integration with clinical practice and deserve further investigations.	Eyes were labeled as primary open-angle glaucoma (POAG) based on any sign of glaucomatous optic neuropathy (GON) or VF abnormality (corrected pattern standard deviation <0.05 or glaucoma hemifield test outside the normal limits), whichever criterion was met first.
Saif Aldeen AlRyalat et al. (2024)	38984105	2024	Frontiers in ophthalmology	full text	To evaluate the diagnostic accuracy of the multimodal ChatGPT-4 in recognizing glaucoma using color fundus photography (CFP).	Not reported	Diagnostic accuracy study	The publicly accessible Retinal Fundus Glaucoma Challenge “REFUGE” dataset consisting of color fundus photographs (CFPs) from Chinese patients obtained from various hospitals and clinical studies. Images are centered on the posterior pole to display the optic nerve head (ONH). The dataset comprises images that exhibit glaucoma characteristics and includes patients diagnosed with two types of glau…	1200 CFPs, divided into three equal subsets of training, validation, and testing sets, each containing 400 images.	ChatGPT-4	Comparison against other models tested on the REFUGE dataset.	Accuracy	Sensitivity, Specificity, Precision, and F1 score	50% (95% CI: 34.51%-65.49%)	94.44% (95% CI: 92.08%-96.81%)	90% (95% CI: 87.06%-92.94%)	Not reported	Results reported with 95% confidence intervals.	Inconsistent responses when presented with the same fundus images (limited reproducibility), potential for 'hallucination' leading to incorrect diagnoses, and the REFUGE dataset provides high-quality images, which may not fully represent the variability in image qualities encountered in clinical practice.	ChatGPT-4 achieved relatively high diagnostic accuracy without prior fine tuning on CFPs. The use of advanced AI techniques, such as LLMs, might require less data for training compared to other forms of AI with potential savings in time and financial resources. It may also pave the way for the development of innovative tools to support specialized medical care, particularly those dependent on mul…	ONH damage and reproducible visual field defects.
Hina Raja et al. (2025)	39346574	2025	Ophthalmology science	full text	To evaluate the capabilities of Chat Generative Pre-Trained Transformer (ChatGPT), as a large language model (LLM), for diagnosing glaucoma using the Ocular Hypertension Treatment Study (OHTS) dataset, and comparing the diagnostic capability of ChatGPT 3.5 and ChatGPT 4.0.	Not reported	Prospective data collection study.	Demographic, clinical, ocular, visual field, optic nerve head photo, and history of disease parameters of each participant from the Ocular Hypertension Treatment Study (OHTS). Data was converted from tabular format into textual case reports.	3170 eyes of 1585 subjects	Chat Generative Pre-Trained Transformer (ChatGPT) versions 3.5 and 4.0	Comparison of ChatGPT 3.5 and ChatGPT 4.0 diagnostic performance. The study also references comparisons to deep convolutional neural network (CNN) models from other studies.	Area under the receiver operating characteristic curve (AUC)	Accuracy, specificity, sensitivity, and F1 score	ChatGPT 3.5: 85%, ChatGPT 4.0: 61%	ChatGPT 3.5: 64%, ChatGPT 4.0: 90%	ChatGPT 3.5: 66%, ChatGPT 4.0: 87%	ChatGPT 3.5: 0.74, ChatGPT 4.0: 0.76	P values are reported in Table 1 for baseline demographic and clinical characteristics, indicating statistical significance for some parameters.	Analysis was conducted at the patient level, combining information from both eyes. Vertical cup-to-disc ratio was excluded due to data availability. Only ChatGPT was used, without comparison to other LLMs. Lack of multimodal data analysis.	ChatGPT may serve as a useful tool in exploring disease status of ocular hypertensive eyes when specific data are available for analysis. Leveraging LLMs with multimodal capabilities could further enhance diagnostic capabilities and enhance diagnostic accuracy.	Glaucoma was defined based on glaucomatous optic neuropathy (GON) or VF abnormality (determined when corrected pattern standard deviation was <0.05, or the glaucoma hemifield test was outside the normal limits, per StatPac 2 statistical software).
